# Health damages and disparities from municipal and medical waste incineration in Baltimore, USA

**DOI:** 10.1101/2025.06.27.25330313

**Authors:** Kevin J. Tu, Christopher D. Heaney, Greg Sawtell, Carlos Sanchez, Bonita Salmerón, Matthew A. Aubourg, Shiladitya DasSarma

**Author notes:** **Corresponding Author:** Kevin Tu.

## Abstract

**Background:** Waste incineration in Baltimore, USA, involves two major facilities: a municipal solid waste incinerator (WIN Waste) and the nation’s largest medical waste incinerator (Curtis Bay Medical Waste Incinerator). Both operate in socio-economically disadvantaged communities, raising concerns about cumulative environmental exposures and health disparities from hazardous air pollutants.

**Methods:** We estimated health impacts from available criteria incinerator emissions data (PM, NOx, SO_2_, CO). We used AERMOD to model ground-level pollutant concentrations, linked these to U.S. Census tracts, and monetized health damages using established relative risk and cost of illness data. Health disparities were evaluated by modeling incinerator-attributable mortality against the Social Vulnerability Index (SVI).

**Findings:** In 2024, the WIN Waste incinerator caused an estimated $53.8 million in health damages in Maryland and Washington DC. On average, the Curtis Bay Medical Waste Incinerator releases black smoke emissions for 52.5 minutes/day, a regulatory violation. The facility causes $36.9 million/year in health damages and is permitted to burn enough waste to cause up to $107.1 million/year; enforcing pollution controls at this site could prevent $13.8 million in annual harm in Baltimore. Combined, the two incinerators cause $97.0 million in damages annually. All-cause mortality from incinerator pollution was more common in communities with higher socioeconomic vulnerability.

**Interpretation:** Despite being required to install new pollution control equipment following community and regulatory pressure, the WIN Waste incinerator still causes significant health damages to Maryland and Washington DC. Meanwhile, repeated black smoke emissions from the Curtis Bay incinerator indicate that ongoing, uncontrolled pollution is also a major threat to public health in the region. Health damages from these incinerators disproportionately affect communities least able to bear the economic burden. Our conservative estimates highlight the need for urgent policy reforms, including stricter emissions monitoring, phasing out non-essential incineration, and ongoing cumulative impact assessments.

**Funding:** KJT and SD were funded by the University of Maryland Baltimore Provost’s Climate Health & Resilience internship program. KJT was supported by a Point Foundation Internship & Professional Development Award and the Alpha Omega Alpha Carolyn L. Kuckein Student Research Fellowship. BS, MAA, and CDH were supported by the National Institute of Environmental Health Sciences (NIEHS) P30 Center for Community Health: Addressing Regional Maryland Environmental Determinants of Disease (CHARMED) [grant no. P30ES032756]. BS, MAA, and CDH were supported by the Johns Hopkins Community Science and Innovation for Environmental Justice (CSI EJ) Initiative. CDH was supported by the National Institute for Occupational Safety and Health (NIOSH) Education and Research Center [grant no. T42OH0008428]. GS and CS are affiliated with the Curtis Bay Community Association and South Baltimore Community Land Trust. The authors have no other conflicts of interest to report.
