## Supplemental Tables for "Health damages and disparities from municipal and medical waste incineration in Baltimore, USA"

### Sheet: Table S1
Table S1. Incinerator constants used in AERMOND
	WinWaste	CurtisBay
Base Height (m)	4	10
Stack Height (m)	96	30.5
Temperature (K)	486	250
Emission Rate (m/s)	22.6	15
Stack Diameter (m)	3.7	0.4

### Sheet: Table S2
Table S2. Incremental risk for each health endpoint per unit air pollutant
pollutant	Health Endpoint	RR per 1 µg m3	RR Source
PM	All-cause mortality	1.008	Chen 2020, https://doi.org/10.1016/j.envint.2020.105974
PM	Ischemic heart disease	1.0025	Mustafic 2012, https://doi.org/10.1001/jama.2012.126
PM	Stroke	1.013	Alexeeff 2020, https://doi.org/10.1161/JAHA.120.016890
PM	Asthma	1.0071	Ni 2024, https://doi.org/10.1016/j.oneear.2024.09.022
PM	Respiratory Tract Cancer	1.008	Huang 2017, https://doi.org/10.18632/oncotarget.17313
PM	Diabetes	1.025	He 2017, https://doi.org/10.1111/jdi.12631
PM	COPD	1.018	Park 2021, https://doi.org/10.1016/j.envres.2020.110703
NOx	All-cause mortality	1.002	Huangfu 2020, https://doi.org/10.1016/j.envint.2020.105998
NOx	Ischemic heart disease	1.0011	Mustafic 2012, https://doi.org/10.1001/jama.2012.126
NOx	Asthma	1.011	Lee 2024, https://doi.org/10.1016/S2542-5196(24)00279-1
NOx	Lung Cancer	1.003	Hamra 2015, https://doi.org/10.1289/ehp.1408882
NOx	COPD	1.007	Park 2021, https://doi.org/10.1016/j.envres.2020.110703
SO2	All-cause mortality	1.00059	Orellano 2021, https://doi.org/10.1016/j.envint.2021.106434
SO2	Ischemic heart disease	1.001	Mustafic 2012, https://doi.org/10.1001/jama.2012.126
CO	All-cause mortality	1.00001	Chen 2021, https://doi.org/10.1016/S2542-5196(21)00026-7
CO	Ischemic heart disease	1.00005	Mustafic 2012, https://doi.org/10.1001/jama.2012.126

### Sheet: Table S3
Table S3. Baseline incidence of health endpoints included in the study
County	county_fips	mortality_rate	diabetes_rate	cancer_rate	stroke_rate	asthma_rate	ihd_rate	copd_rate	year
Baltimore City	24510	1120.5	1090	42	80.8	1492.1	180.4	248.958	2014
Somerset County	24039	1040	1260	42	80.8	1492.1	180.4	248.958	2014
Allegany County	24001	1014.6	850	42	80.8	1492.1	180.4	248.958	2014
Cecil County	24015	989.8	790	42	80.8	1492.1	180.4	248.958	2014
Wicomico County	24045	973.7	1000	42	80.8	1492.1	180.4	248.958	2014
Caroline County	24011	967.6	1170	42	80.8	1492.1	180.4	248.958	2014
Dorchester County	24019	946.8	1360	42	80.8	1492.1	180.4	248.958	2014
Washington County	24043	930.3	940	42	80.8	1492.1	180.4	248.958	2014
Garrett County	24023	849.9	820	42	80.8	1492.1	180.4	248.958	2014
St. Marys County	24037	833.8	950	42	80.8	1492.1	180.4	248.958	2014
Charles County	24017	832.4	970	42	80.8	1492.1	180.4	248.958	2014
Baltimore County	24005	814.3	800	42	80.8	1492.1	180.4	248.958	2014
Carroll County	24013	810.7	720	42	80.8	1492.1	180.4	248.958	2014
Harford County	24025	796.8	830	42	80.8	1492.1	180.4	248.958	2014
Kent County	24029	795	800	42	80.8	1492.1	180.4	248.958	2014
Calvert County	24009	775.1	780	42	80.8	1492.1	180.4	248.958	2014
Prince Georges County	24033	755.1	1000	42	80.8	1492.1	180.4	248.958	2014
Worcester County	24047	745.3	740	42	80.8	1492.1	180.4	248.958	2014
Anne Arundel County	24003	740.3	720	42	80.8	1492.1	180.4	248.958	2014
Queen Annes County	24035	724.6	560	42	80.8	1492.1	180.4	248.958	2014
Talbot County	24041	713	550	42	80.8	1492.1	180.4	248.958	2014
Frederick County	24021	684.5	710	42	80.8	1492.1	180.4	248.958	2014
Howard County	24027	567	580	42	80.8	1492.1	180.4	248.958	2014
Montgomery County	24031	520.5	560	42	80.8	1492.1	180.4	248.958	2014
District of Columbia	11001	803.8	490	37.1	68	1440.5	167.5	167.576	2014
Baltimore City	24510	1120.5	1090	37.9	80.1	1511.8	168.7	246.192	2017
Somerset County	24039	1040	1260	37.9	80.1	1511.8	168.7	246.192	2017
Allegany County	24001	1014.6	850	37.9	80.1	1511.8	168.7	246.192	2017
Cecil County	24015	989.8	790	37.9	80.1	1511.8	168.7	246.192	2017
Wicomico County	24045	973.7	1000	37.9	80.1	1511.8	168.7	246.192	2017
Caroline County	24011	967.6	1170	37.9	80.1	1511.8	168.7	246.192	2017
Dorchester County	24019	946.8	1360	37.9	80.1	1511.8	168.7	246.192	2017
Washington County	24043	930.3	940	37.9	80.1	1511.8	168.7	246.192	2017
Garrett County	24023	849.9	820	37.9	80.1	1511.8	168.7	246.192	2017
St. Marys County	24037	833.8	950	37.9	80.1	1511.8	168.7	246.192	2017
Charles County	24017	832.4	970	37.9	80.1	1511.8	168.7	246.192	2017
Baltimore County	24005	814.3	800	37.9	80.1	1511.8	168.7	246.192	2017
Carroll County	24013	810.7	720	37.9	80.1	1511.8	168.7	246.192	2017
Harford County	24025	796.8	830	37.9	80.1	1511.8	168.7	246.192	2017
Kent County	24029	795	800	37.9	80.1	1511.8	168.7	246.192	2017
Calvert County	24009	775.1	780	37.9	80.1	1511.8	168.7	246.192	2017
Prince Georges County	24033	755.1	1000	37.9	80.1	1511.8	168.7	246.192	2017
Worcester County	24047	745.3	740	37.9	80.1	1511.8	168.7	246.192	2017
Anne Arundel County	24003	740.3	720	37.9	80.1	1511.8	168.7	246.192	2017
Queen Annes County	24035	724.6	560	37.9	80.1	1511.8	168.7	246.192	2017
Talbot County	24041	713	550	37.9	80.1	1511.8	168.7	246.192	2017
Frederick County	24021	684.5	710	37.9	80.1	1511.8	168.7	246.192	2017
Howard County	24027	567	580	37.9	80.1	1511.8	168.7	246.192	2017
Montgomery County	24031	520.5	560	37.9	80.1	1511.8	168.7	246.192	2017
District of Columbia	11001	803.8	490	30.9	68	1462.4	161.9	165.456	2017
Baltimore City	24510	1120.5	1090	33.6	81.4	1548	154.8	244.375	2020
Somerset County	24039	1040	1260	33.6	81.4	1548	154.8	244.375	2020
Allegany County	24001	1014.6	850	33.6	81.4	1548	154.8	244.375	2020
Cecil County	24015	989.8	790	33.6	81.4	1548	154.8	244.375	2020
Wicomico County	24045	973.7	1000	33.6	81.4	1548	154.8	244.375	2020
Caroline County	24011	967.6	1170	33.6	81.4	1548	154.8	244.375	2020
Dorchester County	24019	946.8	1360	33.6	81.4	1548	154.8	244.375	2020
Washington County	24043	930.3	940	33.6	81.4	1548	154.8	244.375	2020
Garrett County	24023	849.9	820	33.6	81.4	1548	154.8	244.375	2020
St. Marys County	24037	833.8	950	33.6	81.4	1548	154.8	244.375	2020
Charles County	24017	832.4	970	33.6	81.4	1548	154.8	244.375	2020
Baltimore County	24005	814.3	800	33.6	81.4	1548	154.8	244.375	2020
Carroll County	24013	810.7	720	33.6	81.4	1548	154.8	244.375	2020
Harford County	24025	796.8	830	33.6	81.4	1548	154.8	244.375	2020
Kent County	24029	795	800	33.6	81.4	1548	154.8	244.375	2020
Calvert County	24009	775.1	780	33.6	81.4	1548	154.8	244.375	2020
Prince Georges County	24033	755.1	1000	33.6	81.4	1548	154.8	244.375	2020
Worcester County	24047	745.3	740	33.6	81.4	1548	154.8	244.375	2020
Anne Arundel County	24003	740.3	720	33.6	81.4	1548	154.8	244.375	2020
Queen Annes County	24035	724.6	560	33.6	81.4	1548	154.8	244.375	2020
Talbot County	24041	713	550	33.6	81.4	1548	154.8	244.375	2020
Frederick County	24021	684.5	710	33.6	81.4	1548	154.8	244.375	2020
Howard County	24027	567	580	33.6	81.4	1548	154.8	244.375	2020
Montgomery County	24031	520.5	560	33.6	81.4	1548	154.8	244.375	2020
District of Columbia	11001	803.8	490	28.9	68.5	1507.9	155.5	163.907	2020
Baltimore City	24510	1120.5	1090	34.1	81.3	1504.3	164.5	243.262	2023
Somerset County	24039	1040	1260	34.1	81.3	1504.3	164.5	243.262	2023
Allegany County	24001	1014.6	850	34.1	81.3	1504.3	164.5	243.262	2023
Cecil County	24015	989.8	790	34.1	81.3	1504.3	164.5	243.262	2023
Wicomico County	24045	973.7	1000	34.1	81.3	1504.3	164.5	243.262	2023
Caroline County	24011	967.6	1170	34.1	81.3	1504.3	164.5	243.262	2023
Dorchester County	24019	946.8	1360	34.1	81.3	1504.3	164.5	243.262	2023
Washington County	24043	930.3	940	34.1	81.3	1504.3	164.5	243.262	2023
Garrett County	24023	849.9	820	34.1	81.3	1504.3	164.5	243.262	2023
St. Marys County	24037	833.8	950	34.1	81.3	1504.3	164.5	243.262	2023
Charles County	24017	832.4	970	34.1	81.3	1504.3	164.5	243.262	2023
Baltimore County	24005	814.3	800	34.1	81.3	1504.3	164.5	243.262	2023
Carroll County	24013	810.7	720	34.1	81.3	1504.3	164.5	243.262	2023
Harford County	24025	796.8	830	34.1	81.3	1504.3	164.5	243.262	2023
Kent County	24029	795	800	34.1	81.3	1504.3	164.5	243.262	2023
Calvert County	24009	775.1	780	34.1	81.3	1504.3	164.5	243.262	2023
Prince Georges County	24033	755.1	1000	34.1	81.3	1504.3	164.5	243.262	2023
Worcester County	24047	745.3	740	34.1	81.3	1504.3	164.5	243.262	2023
Anne Arundel County	24003	740.3	720	34.1	81.3	1504.3	164.5	243.262	2023
Queen Annes County	24035	724.6	560	34.1	81.3	1504.3	164.5	243.262	2023
Talbot County	24041	713	550	34.1	81.3	1504.3	164.5	243.262	2023
Frederick County	24021	684.5	710	34.1	81.3	1504.3	164.5	243.262	2023
Howard County	24027	567	580	34.1	81.3	1504.3	164.5	243.262	2023
Montgomery County	24031	520.5	560	34.1	81.3	1504.3	164.5	243.262	2023
District of Columbia	11001	803.8	490	29.5	68.4	1479.7	159	166.384	2023
Baltimore City	24510	1120.5	1090	34.1	81.3	1504.3	164.5	243.262	2024
Somerset County	24039	1040	1260	34.1	81.3	1504.3	164.5	243.262	2024
Allegany County	24001	1014.6	850	34.1	81.3	1504.3	164.5	243.262	2024
Cecil County	24015	989.8	790	34.1	81.3	1504.3	164.5	243.262	2024
Wicomico County	24045	973.7	1000	34.1	81.3	1504.3	164.5	243.262	2024
Caroline County	24011	967.6	1170	34.1	81.3	1504.3	164.5	243.262	2024
Dorchester County	24019	946.8	1360	34.1	81.3	1504.3	164.5	243.262	2024
Washington County	24043	930.3	940	34.1	81.3	1504.3	164.5	243.262	2024
Garrett County	24023	849.9	820	34.1	81.3	1504.3	164.5	243.262	2024
St. Marys County	24037	833.8	950	34.1	81.3	1504.3	164.5	243.262	2024
Charles County	24017	832.4	970	34.1	81.3	1504.3	164.5	243.262	2024
Baltimore County	24005	814.3	800	34.1	81.3	1504.3	164.5	243.262	2024
Carroll County	24013	810.7	720	34.1	81.3	1504.3	164.5	243.262	2024
Harford County	24025	796.8	830	34.1	81.3	1504.3	164.5	243.262	2024
Kent County	24029	795	800	34.1	81.3	1504.3	164.5	243.262	2024
Calvert County	24009	775.1	780	34.1	81.3	1504.3	164.5	243.262	2024
Prince Georges County	24033	755.1	1000	34.1	81.3	1504.3	164.5	243.262	2024
Worcester County	24047	745.3	740	34.1	81.3	1504.3	164.5	243.262	2024
Anne Arundel County	24003	740.3	720	34.1	81.3	1504.3	164.5	243.262	2024
Queen Annes County	24035	724.6	560	34.1	81.3	1504.3	164.5	243.262	2024
Talbot County	24041	713	550	34.1	81.3	1504.3	164.5	243.262	2024
Frederick County	24021	684.5	710	34.1	81.3	1504.3	164.5	243.262	2024
Howard County	24027	567	580	34.1	81.3	1504.3	164.5	243.262	2024
Montgomery County	24031	520.5	560	34.1	81.3	1504.3	164.5	243.262	2024
District of Columbia	11001	803.8	490	29.5	68.4	1479.7	159	166.384	2024

### Sheet: Table S4
Table S4. Economic value per health endpoint
Health Endpoint	Economic Cost	Source
All-cause mortality	11740000	https://www.epa.gov/environmental-economics/mortality-risk-valuation
Ischemic heart disease	18300	Tajeu 2024, https://doi.org/10.1161/CIRCOUTCOMES.123.009999
Stroke	59900	Strilciuc 2021, https://doi.org/10.25122/jml-2021-0361
Asthma	4064.77	Yaghoubi, 2019, https://doi.org/10.1164/rccm.201901-0016OC
Respiratory Tract Cancer	25000	Yousefi 2023, https://doi.org/10.1016/j.vhri.2022.07.007
Diabetes	12022	Parker 2024, https://doi.org/10.2337/dci23-0085
Chronic obstructive pulmonary disease	4322	https://www.lung.org/research/trends-in-lung-disease/copd-trends-brief/copd-burden

### Sheet: Table S5
Table S5. Univariate Analysis Regression Results of Census Variables with All Cause Mortality Rates (cases per 100,000 people)
svi_variable	condition	estimate	conf.low	conf.high	p.value
Pct_Below_150_Poverty	Typical Controlled	6.14827	4.62437	7.67217	4.75103e-15
Pct_Unemployed	Typical Controlled	3.25017	-1.10554	7.60588	0.143794
Pct_Housing_Cost_Burden	Typical Controlled	6.36991	4.81637	7.92346	1.7415e-15
Pct_No_HS_Diploma_Age25_Plus	Typical Controlled	6.80297	4.1842	9.42174	3.95649e-07
Pct_No_Health_Insurance	Typical Controlled	1.45932	-2.27884	5.19748	0.444297
Pct_Age_65_Plus	Typical Controlled	-3.40432	-5.96132	-0.847326	0.00915044
Pct_Age_17_Younger	Typical Controlled	1.95162	-1.06962	4.97285	0.205666
Pct_Disability	Typical Controlled	12.3159	8.82164	15.8102	6.97753e-12
Pct_Single_Parent_HH	Typical Controlled	7.07765	3.68828	10.467	4.46724e-05
Pct_Limited_English	Typical Controlled	-6.68261	-10.6144	-2.75085	0.00088356
Pct_Minority	Typical Controlled	1.42772	0.75052	2.10491	3.77328e-05
Pct_Multi_Unit_Structures	Typical Controlled	-1.5763	-2.44947	-0.703126	0.00041392
Pct_Mobile_Homes	Typical Controlled	-10.6077	-16.7522	-4.46311	0.00073211
Pct_Crowding	Typical Controlled	-5.48304	-10.9047	-0.0614126	0.0476256
Pct_No_Vehicle	Typical Controlled	2.81186	1.43667	4.18705	6.40692e-05
Pct_Group_Quarters	Typical Controlled	0.99724	-1.87195	3.86643	0.495827
Pct_Below_150_Poverty	Typical Uncontrolled	10.6238	8.07886	13.1687	5.50548e-16
Pct_Unemployed	Typical Uncontrolled	4.60301	-2.68173	11.8878	0.215727
Pct_Housing_Cost_Burden	Typical Uncontrolled	10.6677	8.07006	13.2653	1.57622e-15
Pct_No_HS_Diploma_Age25_Plus	Typical Uncontrolled	12.7174	8.34702	17.0879	1.389e-08
Pct_No_Health_Insurance	Typical Uncontrolled	3.67277	-2.57661	9.92215	0.249539
Pct_Age_65_Plus	Typical Uncontrolled	-7.25427	-11.5245	-2.98405	0.00088878
Pct_Age_17_Younger	Typical Uncontrolled	2.97732	-2.07507	8.0297	0.248263
Pct_Disability	Typical Uncontrolled	21.6583	15.8243	27.4924	5.27565e-13
Pct_Single_Parent_HH	Typical Uncontrolled	11.246	5.57563	16.9163	0.00010541
Pct_Limited_English	Typical Uncontrolled	-11.4235	-17.997	-4.84998	0.00067487
Pct_Minority	Typical Uncontrolled	1.78801	0.65307	2.92294	0.00205003
Pct_Multi_Unit_Structures	Typical Uncontrolled	-2.6416	-4.10165	-1.18154	0.00040192
Pct_Mobile_Homes	Typical Uncontrolled	-16.9995	-27.277	-6.72201	0.00121103
Pct_Crowding	Typical Uncontrolled	-8.64811	-17.7151	0.418872	0.0617408
Pct_No_Vehicle	Typical Uncontrolled	4.5623	2.26212	6.86248	0.00010528
Pct_Group_Quarters	Typical Uncontrolled	0.588131	-4.21019	5.38645	0.810179
